# IL10RB as a key regulator of COVID-19 host susceptibility and severity

**DOI:** 10.1101/2021.05.31.21254851

**Authors:** Georgios Voloudakis, Gabriel Hoffman, Sanan Venkatesh, Kyung Min Lee, Kristina Dobrindt, James M. Vicari, Wen Zhang, Noam D. Beckmann, Shan Jiang, Daisy Hoagland, Jiantao Bian, Lina Gao, André Corvelo, Kelly Cho, Jennifer S. Lee, Sudha K. Iyengar, Shiuh-Wen Luoh, Schahram Akbarian, Robert Striker, Themistocles L. Assimes, Eric E. Schadt, Miriam Merad, Benjamin R. tenOever, Alexander W. Charney, Mount Sinai COVID-19 Biobank, VA Million Veteran Program COVID-19 Science Initiative, Kristen J. Brennand, Julie A. Lynch, John F. Fullard, Panos Roussos

## Abstract

**Background:** Recent efforts have identified genetic loci that are associated with coronavirus disease 2019 (COVID-19) infection rates and disease outcome severity. Translating these genetic findings into druggable genes and readily available compounds that reduce COVID-19 host susceptibility is a critical next step.

**Methods:** We integrate COVID-19 genetic susceptibility variants, multi-tissue genetically regulated gene expression (GReX) and perturbargen signatures to identify candidate genes and compounds that reverse the predicted gene expression dysregulation associated with COVID-19 susceptibility. The top candidate gene is validated by testing both its GReX and observed blood transcriptome association with COVID-19 severity, as well as by *in vitro* perturbation to quantify effects on viral load and molecular pathway dysregulation. We validate the *in silico* drug repositioning analysis by examining whether the top candidate compounds decrease COVID-19 incidence based on epidemiological evidence.

**Results:** We identify *IL10RB* as the top key regulator of COVID-19 host susceptibility. Predicted GReX up-regulation of *IL10RB* and higher *IL10RB* expression in COVID-19 patient blood is associated with worse COVID-19 outcomes. *In vitro* IL10RB overexpression is associated with increased viral load and activation of immune-related molecular pathways. Azathioprine and retinol are prioritized as candidate compounds to reduce the likelihood of testing positive for COVID-19.

**Conclusions:** We establish an integrative data-driven approach for gene target prioritization. We identify and validate *IL10RB* as a suitable molecular target for modulation of COVID-19 host susceptibility. Finally, we provide evidence for a few readily available medications that would warrant further investigation as drug repositioning candidates.
