## Supplementary Appendix 11 for "IL10RB as a key regulator of COVID-19 host susceptibility and severity"

### Sheet: Column.Info
Column	Source	Detailed description
Compound	*Corsello et al. 2017	Compound name
Rank	present analysis	Compound rank (among "launched" compounds)
Compound.MW.p	present analysis	Compound Mann-Whitney U test p value while considering compounds from all clinical phases (not just the “launched: ones)
Compound.MW.FDR	present analysis	FDR-adjusted compound Mann-Whitney U test p value while considering compounds from all clinical phases (not just the “launched: ones)
Compound.pseudo.zscore	present analysis	Compound pseudo zscore, a positive score means that it is predicted to antagonize the trait: -(Hedges-Lehmann estimator for compound / SD average ranks of all compounds) while considering compounds from all clinical phases (not just the “launched: ones)
moa	*Corsello et al. 2017	Compound mechanism of action
MOA.Rank	present analysis	Rank of mechanism of action (among "launched" compounds)
MOA.pseudo.zscore	present analysis	pseudo zscore for compounds with this MOA, a positive score means that it is predicted to antagonize the trait: -(Hedges-Lehmann estimator for compound / SD average ranks of all compounds that have a mechanism of action) while considering compounds from all clinical phases (not just the “launched: ones)
MOA.MW.p	present analysis	Mann-Whitney U test p value for compounds with this MOA while considering compounds from all clinical phases (not just the “launched: ones)
MOA.MW.FDR	present analysis	FDR-adjusted Mann-Whitney U test p value for compounds with this MOA while considering compounds from all clinical phases (not just the “launched: ones)
target	*Corsello et al. 2017	Target gene(s)
disease_area	*Corsello et al. 2017	Disease area for compound indication
indication	*Corsello et al. 2017	Compound indication
N_experiments	present analysis	Number of experiments (corresponds to available golden signatures - see Supplementary Methods in Supplementary Appendix 1)
*Retrieved from https://clue.io/repurposing#download (version 3/24/2020)

### Sheet: launched.compounds
Compound	Rank	Compound.MW.p	Compound.MW.FDR	Compound.pseudo.zscore	moa	MOA.Rank	MOA.pseudo.zscore	MOA.MW.p	MOA.MW.FDR	target	disease_area	indication	N_experiments
imiquimod	1	8.07393e-06	0.000107652	0.775556	interferon inducer|toll-like receptor agonist					TLR7|TLR8	dermatology|infectious disease|oncology	actinic keratosis (AK)|genital warts|basal cell carcinoma (BCC)	2
nelfinavir	2	0.00110196	0.00539733	0.584179	HIV protease inhibitor	1	1.31641	0.0392404	0.47187	CYP1A2|CYP2B6|CYP2C19|CYP2C9|CYP2D6|CYP3A4|CYP3A7	infectious disease	human immunodeficiency virus (HIV-1)	2
saquinavir	3	0.00775352	0.0265835	0.476425	HIV protease inhibitor	1	1.31641	0.0392404	0.47187	CYP3A4	infectious disease	human immunodeficiency virus (HIV-1)	2
everolimus	4	1.52348e-10	4.57043e-09	0.486881	mTOR inhibitor	20	0.247052	0.410596	0.992794	MTOR	oncology|neurology/psychiatry|genetics|urology	breast cancer|neuroendocrine tumors of pancreatic origin (PNET)|renal cell carcinoma (RCC)|subependymal giant cell astrocytoma (SEGA)|tuberous sclerosis complex (TSC)|renal angiomyolipoma	11
azathioprine	5	9.40543e-05	0.000836038	0.502031	dehydrogenase inhibitor					HPRT1|IMPDH1|PPAT	transplant|rheumatology	renal homotransplantation|rheumatoid arthritis	4
nisoldipine	6	0.00653986	0.0234263	0.460013	calcium channel blocker	33	-0.102789	0.796864	1	CACNA1C|CACNA1D|CACNA1F|CACNA1S	cardiology	hypertension	2
cerulenin	7	6.0857e-13	3.65142e-11	0.456394	fatty acid synthase inhibitor					FASN	infectious disease	fungal infection	16
pyrvinium-pamoate	8	4.28901e-22	5.14682e-20	0.452719	androgen receptor antagonist	7	0.55925	0.548819	1	AR	infectious disease	pinworm	30
retinol	9	0.0148804	0.0412893	0.419623	retinoid receptor ligand					ALDH1A1|ALDH1A2|ALDH1A3|DHRS3|DHRS4|LRAT|NR2C2|RBP1|RBP3|RDH11|RDH12|RDH13|RDH14|RDH5|RDH8|RETSAT|RHO|RLBP1|RXRA|RXRB|RXRG	dermatology	cosmetic|acne vulgaris (AV)|keratosis	2
selamectin	10	0.0027292	0.0114914	0.371413	nematocide						infectious disease	flea control	4
pravastatin	11	0.0363091	0.0837903	0.358552	HMGCR inhibitor	21	0.275907	0.447365	0.992794	HMGCR|SLCO1B1	endocrinology|cardiology	hypercholesterolemia|myocardial infarction|hyperlipidemia	2
raloxifene	12	0.00975071	0.0312023	0.383187	estrogen receptor antagonist|selective estrogen receptor modulator (SERM)	5	0.807903	0.115429	0.630215	ESR1|ESR2	orthopedics|oncology	osteoporosis|breast cancer	3
tioguanine	13	0.0345233	0.0812313	0.391708	purine antagonist						hematologic malignancy	acute myeloid leukemia (AML)|acute lymphoblastic leukemia (ALL)|chronic myeloid leukemia (CML)	2
isoxsuprine	14	0.0383328	0.0859801	0.358705	adrenergic receptor agonist	36	-0.329195	0.526049	1	ADRB2	rheumatology|cardiology	Raynaud's disease|arteriosclerosis|Buerger's disease	2
nortriptyline	15	0.0117841	0.0353523	0.375042	tricyclic antidepressant					ADRA1A|ADRA1B|ADRA1D|ADRA2A|ADRA2B|ADRA2C|ADRB1|ADRB2|ADRB3|CHRM1|CHRM2|CHRM3|CHRM4|CHRM5|DRD2|HRH1|HTR1A|HTR2A|HTR2C|HTR6|KCNJ10|PGRMC1|SIGMAR1|SLC6A2|SLC6A4	neurology/psychiatry	depression	3
penfluridol	16	0.000499842	0.00299905	0.364664	T-type calcium channel blocker	4	0.973003	0.104232	0.612362	CACNA1G	neurology/psychiatry	schizophrenia	6
azacitidine	17	0.000186991	0.00143959	0.352602	DNA methyltransferase inhibitor	25	0.0628175	0.901908	1	DNMT1|DNMT3A	hematologic malignancy|hematology	myelodysplastic diseases (MDS)|anemia|chronic myelomonocytic leukemia (CMMoL)	7
ipratropium	18	0.0511143	0.107609	0.33267	acetylcholine receptor antagonist	28	0.00649966	0.99553	1	CHRM1|CHRM2|CHRM3|CHRM4|CHRM5	pulmonary	bronchospasm|chronic obstructive pulmonary disease (COPD)|bronchitis|emphysema	2
artesunate	19	0.000336339	0.00212424	0.355998	DNA synthesis inhibitor	11	0.485965	0.517313	1		infectious disease	malaria	7
simvastatin	20	0.000611193	0.00347229	0.335354	HMGCR inhibitor	21	0.275907	0.447365	0.992794	HMGCR|ITGB2	endocrinology|cardiology|neurology/psychiatry	hypercholesterolemia|coronary heart disease|myocardial infarction|stroke|hyperlipidemia	7
digitoxin	21	0.0111655	0.0339205	0.314799	ATPase inhibitor	3	0.987967	0.00744244	0.233197	ATP1A1|ATP1A2|ATP1A3|ATP1A4|ATP1B1|ATP1B2|ATP1B3|FXYD2	cardiology	congestive heart failure|cardiac arrythmia	4
trifluridine	22	0.0273069	0.0661984	0.31985	DNA directed DNA polymerase inhibitor|thymidylate synthase inhibitor					TYMS	infectious disease	virus herpes simplex (HSV)	3
vorinostat	23	1.16725e-11	4.66901e-10	0.310561	HDAC inhibitor	8	0.592169	0.0200941	0.37777	HDAC1|HDAC10|HDAC11|HDAC2|HDAC3|HDAC5|HDAC6|HDAC8|HDAC9	hematologic malignancy	cutaneous T-cell lymphoma (CTCL)	31
lasalocid	24	0.000862964	0.00440663	0.3037	bacterial permeability inducer						infectious disease	coccidiosis	8
nintedanib	25	0.094847	0.172449	0.295876	FGFR inhibitor|PDGFR tyrosine kinase receptor inhibitor|VEGFR inhibitor	46	-0.620854	0.776143	1	FGFR1|FGFR2|FGFR3|FGFR4|FLT1|FLT4|KDR|PDGFRA|PDGFRB	pulmonary	idiopathic pulmonary fibrosis (IPF)	2
tacrolimus	26	0.121088	0.212125	0.274757	calcineurin inhibitor					FKBP1A	transplant	organ rejection	2
toremifene	27	0.0519252	0.108366	0.285977	estrogen receptor antagonist|selective estrogen receptor modulator (SERM)	5	0.807903	0.115429	0.630215	ESR1	oncology	breast cancer	3
topotecan	28	0.000468373	0.00288229	0.288945	topoisomerase inhibitor	15	0.329854	0.147162	0.706205	TOP1|TOP1MT	oncology	small cell lung cancer|cervical cancer	9
palbociclib	29	0.00690761	0.0243798	0.317976	CDK inhibitor	17	0.296728	0.236344	0.925679	CDK4|CDK6	oncology	breast cancer	5
afatinib	30	0.000224698	0.00161317	0.28788	EGFR inhibitor	9	0.443039	0.10283	0.612362	EGFR|ERBB2|ERBB4	oncology	non-small cell lung cancer (NSCLC)	11
loperamide	31	0.0162017	0.04369	0.268785	opioid receptor agonist	2	1.07949	0.0648117	0.507692	CACNA1A|CALM1|OPRD1|OPRK1|OPRM1|POMC	gastroenterology	diarrhea	5
mitoxantrone	32	0.000651469	0.00355347	0.267343	topoisomerase inhibitor	15	0.329854	0.147162	0.706205	TOP2A	neurology/psychiatry|oncology|hematologic malignancy	multiple sclerosis|prostate cancer|acute myeloid leukemia (AML)	10
digoxin	33	0.038172	0.0859801	0.258978	ATPase inhibitor	3	0.987967	0.00744244	0.233197	ATP1A1	cardiology	congestive heart failure|atrial fibrillation (AF)	4
calcitriol	34	0.01548	0.0422183	0.268343	vitamin D receptor agonist	26	0.0621991	0.933029	1	VDR	endocrinology|orthopedics	hypocalcemia|hypoparathyroidism|osteoporosis	5
nitrendipine	35	0.149561	0.249268	0.252537	calcium channel blocker	33	-0.102789	0.796864	1	CACNA1D|CACNA2D1|KCNN4	cardiology	hypertension	2
belinostat	36	0.0437766	0.0955125	0.256748	HDAC inhibitor	8	0.592169	0.0200941	0.37777	HDAC1|HDAC10|HDAC11|HDAC2|HDAC3|HDAC4|HDAC5|HDAC6|HDAC7|HDAC8|HDAC9	hematologic malignancy	peripheral T-cell lymphoma (PTCL)	4
pentamidine	37	0.0946632	0.172449	0.253862	anti-pneumocystis agent					TRDMT1	infectious disease	pneumonia	3
ivermectin	38	0.0892789	0.167398	0.242373	benzodiazepine receptor agonist	19	0.300239	0.633933	1	CHRNA7|P2RX7	infectious disease	gastrointestinal roundworms|lungworms|cattle grubs|mites|lice|horn flies	3
nilotinib	39	0.00304305	0.0123052	0.255765	Abl kinase inhibitor|Bcr-Abl kinase inhibitor					ABL1|KIT	hematologic malignancy	chronic myeloid leukemia (CML)	9
fludarabine	40	0.0714968	0.138381	0.237377	ribonucleotide reductase inhibitor	38	-0.379439	0.43265	0.992794	ADA|DCK|POLA1|RRM1|RRM2	hematologic malignancy	chronic lymphocytic leukemia (CLL)	4
thiostrepton	41	0.000945597	0.00472799	0.224097	FOXM1 inhibitor|protein synthesis inhibitor					FOXM1	obstetrics/gynecology	mastitis	14
sunitinib	42	0.0144786	0.0412893	0.219152	FLT3 inhibitor|KIT inhibitor|PDGFR tyrosine kinase receptor inhibitor|RET tyrosine kinase inhibitor|VEGFR inhibitor					CSF1R|FGFR1|FLT1|FLT3|FLT4|KDR|KIT|PDGFRA|PDGFRB|RET	oncology	gastrointestinal stromal tumors (GIST)|renal cell carcinoma (RCC)|neuroendocrine tumors of pancreatic origin (PNET)	8
chlorpromazine	43	0.101006	0.182267	0.205616	dopamine receptor antagonist	34	-0.074898	0.810519	1	ADRA1A|ADRA1B|ADRA1D|ADRA2A|ADRA2B|ADRA2C|CALM1|CHRM1|CHRM3|DRD1|DRD2|DRD3|DRD4|DRD5|HRH1|HRH4|HTR1A|HTR2A|HTR2B|HTR2C|HTR6|HTR7|KCNH2|ORM1|ORM2|SMPD1|TRPC5	neurology/psychiatry|gastroenterology|hematology|infectious disease	schizophrenia|nausea|vomiting|acute intermittent porphyria (AIP)|tetanus	4
verteporfin	44	0.217102	0.340552	0.223724	photosensitizing agent						ophthalmology	macular degeneration	2
tivozanib	45	0.000603381	0.00347229	0.2111	VEGFR inhibitor	10	0.439894	0.416828	0.992794	FLT1|FLT4|KDR|KIT|PDGFRA|PDGFRB	oncology	renal cell carcinoma (RCC)	18
cilnidipine	46	0.236096	0.360912	0.207152	calcium channel blocker	33	-0.102789	0.796864	1	CACNA1B	cardiology	hypertension	2
menadione	47	0.000228532	0.00161317	0.209081	mitochondrial DNA polymerase inhibitor|phosphatase inhibitor					AOX1|BGLAP|F10|F2|F7|F9|GGCX|NQO1|NQO2|PROC|PROS1|PROZ|VKORC1|VKORC1L1	gastroenterology|neurology/psychiatry|dermatology|rheumatology	ulcerative colitis|diarrhea|headache|varicose veins|rheumatoid arthritis	20
ouabain	48	0.0191478	0.0499507	0.212737	ATPase inhibitor	3	0.987967	0.00744244	0.233197	ATP1A1	cardiology	hypertension|cardiac arrythmia	8
bisacodyl	49	0.171777	0.278557	0.213668	laxative						gastroenterology	constipation	3
tretinoin	50	0.0194222	0.0501219	0.192796	retinoid receptor agonist|retinoid receptor ligand					ALDH1A1|ALDH1A2|GPRC5A|NR0B1|NR2C2|PPARD|RARA|RARB|RARG|RARRES1|RORB|RORC|RXRB|RXRG	hematologic malignancy	acute promyelocytic leukemia (APL)	9
sulconazole	51	0.289514	0.421112	0.185432	sterol demethylase inhibitor						infectious disease	tinea pedis|tinea cruris|tinea corporis	2
fluvastatin	52	0.186957	0.301138	0.18907	HMGCR inhibitor	21	0.275907	0.447365	0.992794	HMGCR	endocrinology|cardiology	hypercholesterolemia|congenital heart defects	3
perhexiline	53	0.000191946	0.00143959	0.196638	carnitine palmitoyltransferase inhibitor	43	-0.515636	0.619363	1	CPT1A	cardiology	angina pectoris	24
amsacrine	54	0.0296214	0.0710914	0.196122	topoisomerase inhibitor	15	0.329854	0.147162	0.706205	KCNH2|TOP2A	hematologic malignancy	acute lymphoblastic leukemia (ALL)	8
perphenazine	55	0.164458	0.270342	0.171282	dopamine receptor antagonist	34	-0.074898	0.810519	1	CALM1|DRD1|DRD2|HRH1|HTR2A|HTR2C|HTR6|HTR7	neurology/psychiatry|gastroenterology	schizophrenia|nausea|vomiting	4
vindesine	56	0.338091	0.477304	0.16597	tubulin polymerization inhibitor	48	-0.83689	0.00335132	0.157512	TUBB|TUBB1	oncology	breast cancer|non-small cell lung cancer (NSCLC)|melanoma	2
ixazomib	57	0.000126973	0.00105081	0.174971	proteasome inhibitor	16	0.295145	0.562606	1		hematologic malignancy	multiple myeloma	31
fluspirilene	58	0.0805295	0.152331	0.168542	dopamine receptor antagonist	34	-0.074898	0.810519	1	CACNG1|DRD2|HRH1|HTR1A|HTR1D|HTR1E|HTR2A	neurology/psychiatry	schizophrenia	7
daunorubicin	59	0.0709207	0.138381	0.159281	RNA synthesis inhibitor|topoisomerase inhibitor					TOP2A|TOP2B	hematologic malignancy	acute myeloid leukemia (AML)|acute lymphoblastic leukemia (ALL)	8
bortezomib	60	0.00489094	0.0180589	0.160114	NFkB pathway inhibitor|proteasome inhibitor					PSMA1|PSMA2|PSMA3|PSMA4|PSMA5|PSMA6|PSMA7|PSMA8|PSMB1|PSMB10|PSMB11|PSMB2|PSMB3|PSMB4|PSMB5|PSMB6|PSMB7|PSMB8|PSMB9|PSMD1|PSMD2|RELA	hematologic malignancy	multiple myeloma|mantle cell lymphoma (MCL)	20
fulvestrant	61	0.393702	0.522035	0.153969	estrogen receptor antagonist	23	0.119564	0.781398	1	ESR1|ESR2|GPER1	oncology	breast cancer	2
SN-38	62	0.000274175	0.00177843	0.158309	topoisomerase inhibitor	15	0.329854	0.147162	0.706205	TOP1	oncology	colorectal cancer	35
oxibendazole	63	0.403733	0.526608	0.143154	tubulin polymerization inhibitor	48	-0.83689	0.00335132	0.157512	TUBB|TUBB4B	infectious disease	strongyles	2
auranofin	64	0.00244433	0.0106662	0.147377	NFkB pathway inhibitor	13	0.410942	0.247807	0.931753	IKBKB|PRDX5|TRPA1	rheumatology	rheumatoid arthritis	27
cyproheptadine	65	0.240029	0.364602	0.140507	histamine receptor antagonist	12	0.365598	0.399246	0.992794	ADRA1A|ADRA1B|ADRA1D|CHRM1|CHRM2|CHRM3|HRH1|HTR2A|HTR2C|HTR6|HTR7	allergy|otolaryngology|ophthalmology|dermatology	allergic rhinitis|vasomotor rhinitis|conjunctivitis|urticaria|dermatographism	5
ciclopirox	66	0.46307	0.588025	0.131672	membrane integrity inhibitor	30	-0.0939836	0.899132	1	ATP1A1	infectious disease	onychomycosis	2
teniposide	67	0.0104106	0.0320326	0.127087	topoisomerase inhibitor	15	0.329854	0.147162	0.706205	TOP2A|TOP2B	hematologic malignancy	acute lymphoblastic leukemia (ALL)	27
panobinostat	68	0.25287	0.379304	0.130157	HDAC inhibitor	8	0.592169	0.0200941	0.37777	HDAC1|HDAC2|HDAC3|HDAC4|HDAC6|HDAC7|HDAC8|HDAC9	hematologic malignancy	multiple myeloma	5
etoposide	69	0.234777	0.360912	0.123584	topoisomerase inhibitor	15	0.329854	0.147162	0.706205	TOP2A|TOP2B	oncology	non-small cell lung cancer (NSCLC)	6
trifluoperazine	70	0.223281	0.34797	0.117509	dopamine receptor antagonist	34	-0.074898	0.810519	1	ADRA1A|CALM1|CALY|DRD2|DRD4|HRH1|HTR2A|HTR2C|S100A4|TNNC1	neurology/psychiatry	schizophrenia	7
tenofovir	71	0.480255	0.600319	0.107862	HIV integrase inhibitor|nucleoside reverse transcriptase inhibitor						infectious disease	human immunodeficiency virus (HIV-1)|hepatitis B	3
tolazamide	72	0.594545	0.70639	0.0952745	ATP channel blocker					ABCC8|KCNJ1|KCNJ10|KCNJ11	endocrinology	diabetes mellitus	2
temsirolimus	73	0.0780513	0.149859	0.107527	mTOR inhibitor	20	0.247052	0.410596	0.992794	MTOR	oncology	renal cell carcinoma (RCC)	18
ingenol	74	0.0685129	0.135199	0.0959351	PKC activator					PRKCD|PRKCE	dermatology	keratosis	23
pitavastatin	75	0.598356	0.7068	0.0916181	HMGCR inhibitor	21	0.275907	0.447365	0.992794	HMGCR	endocrinology	hyperlipidemia	2
ribavirin	76	0.568417	0.682101	0.0960653	antiviral					ADK|ENPP1|IMPDH1|IMPDH2|NT5C2	infectious disease	hepatitis C	2
sorafenib	77	0.147919	0.248255	0.0952559	FLT3 inhibitor|KIT inhibitor|PDGFR tyrosine kinase receptor inhibitor|RAF inhibitor|RET tyrosine kinase inhibitor|VEGFR inhibitor					BRAF|DDR2|FGFR1|FLT1|FLT3|FLT4|KDR|KIT|PDGFRB|RAF1|RET	oncology	renal cell carcinoma (RCC)|thyroid cancer|hepatocellular carcinoma (HCC)	15
lonidamine	78	0.376843	0.515449	0.0904555	glucokinase inhibitor					GCK			6
gefitinib	79	0.60078	0.7068	0.0786357	EGFR inhibitor	9	0.443039	0.10283	0.612362	EGFR	oncology	non-small cell lung cancer (NSCLC)	3
dasatinib	80	0.365697	0.504409	0.0946187	Bcr-Abl kinase inhibitor|ephrin inhibitor|KIT inhibitor|PDGFR tyrosine kinase receptor inhibitor|SRC inhibitor|tyrosine kinase inhibitor					ABL1|ABL2|BLK|EPHA2|FGR|FRK|FYN|HCK|KIT|LCK|LYN|PDGFRB|SRC|SRMS|STAT5B|YES1	hematologic malignancy	chronic myeloid leukemia (CML)|acute lymphoblastic leukemia (ALL)	7
mycophenolate-mofetil	81	0.636869	0.738399	0.0671043	dehydrogenase inhibitor|inositol monophosphatase inhibitor	27	0.0239192	0.980868	1	IMPDH1|IMPDH2	transplant	organ rejection	3
sertraline	82	0.588032	0.702127	0.0739515	selective serotonin reuptake inhibitor (SSRI)	18	0.262196	0.576558	1	SLC6A3|SLC6A4	neurology/psychiatry|obstetrics/gynecology	depression|obsessive compulsive disorder (OCD)|panic disorders|posttraumatic stress disorder|premenstrual syndrome|social anxiety disorder	4
paroxetine	83	0.547033	0.669837	0.0680114	selective serotonin reuptake inhibitor (SSRI)	18	0.262196	0.576558	1	CHRM1|CHRM2|CHRM3|CHRM4|CHRM5|HTR2A|SLC6A2|SLC6A4	neurology/psychiatry	depression|obsessive compulsive disorder (OCD)|generalized anxiety disorder (GAD)|panic disorders|posttraumatic stress disorder|social anxiety disorder	5
rifapentine	84	0.72328	0.811155	0.064507	RNA polymerase inhibitor	42	-0.518662	0.343744	0.992794	CYP2C8|CYP2C9|CYP3A4	infectious disease	tuberculosis	2
sonidegib	85	0.556733	0.673453	0.0581639	smoothened receptor antagonist					SMO	oncology	basal cell carcinoma (BCC)	6
pimozide	86	0.380241	0.515581	0.0633784	dopamine receptor antagonist	34	-0.074898	0.810519	1	CACNA1I|CALM1|DRD1|DRD2|DRD3|DRD4|DRD5|HRH1|HTR1A|HTR2A|KCNA10|KCNH2	neurology/psychiatry	Tourette's disorder	13
homoharringtonine	87	0.402647	0.526608	0.0599873	protein synthesis inhibitor	22	0.127213	0.776235	1	RPL3	hematologic malignancy	chronic myeloid leukemia (CML)	13
mepacrine	88	0.167061	0.272752	0.0601129	cytokine production inhibitor|NFkB pathway inhibitor|TP53 activator					PLA2G1B	infectious disease	giardiasis	34
irinotecan	89	0.604754	0.708004	0.0558474	topoisomerase inhibitor	15	0.329854	0.147162	0.706205	TOP1|TOP1MT	oncology	colorectal cancer	6
lopinavir	90	0.755194	0.828416	0.0576615	HIV protease inhibitor	1	1.31641	0.0392404	0.47187		infectious disease	human immunodeficiency virus (HIV-1)	2
olaparib	91	0.695142	0.791628	0.0583081	PARP inhibitor	49	-0.903578	0.0178608	0.37777	PARP1|PARP2	oncology	ovarian cancer	3
vincristine	92	0.713494	0.803937	0.0531308	tubulin polymerization inhibitor	48	-0.83689	0.00335132	0.157512	TUBA4A|TUBB	hematologic malignancy	acute lymphoblastic leukemia (ALL)	3
phloretin	93	0.538762	0.663092	0.038962	sodium/glucose cotransporter inhibitor					AQP9|CLCN3|SLC23A1			17
ozagrel	94	0.870955	0.919226	0.02844	thromboxane synthase inhibitor					TBXAS1	neurology/psychiatry	stroke	2
vemurafenib	95	0.64557	0.744889	0.0234767	RAF inhibitor	37	-0.318222	0.454151	0.992794	BRAF|RAF1	oncology	melanoma	26
epirubicin	96	0.883595	0.922013	0.0116011	topoisomerase inhibitor	15	0.329854	0.147162	0.706205	CHD1|TOP2A	oncology	breast cancer	10
triclosan	97	0.924969	0.944649	0.0122756	antibacterial agent					DNMT1	infectious disease	first-aid antiseptic	4
alfacalcidol	98	0.910825	0.938189	0.0205475	vitamin D receptor agonist	26	0.0621991	0.933029	1	CYP27B1|VDR	endocrinology	vitamin D deficiency	2
niclosamide	99	0.787954	0.848824	0.0159458	DNA replication inhibitor|STAT inhibitor					STAT3	infectious disease	tapeworm	20
carbamazepine	100	0.974375	0.974375	0.00475396	carboxamide antiepileptic					SCN10A|SCN11A|SCN1A|SCN2A|SCN3A|SCN4A|SCN5A|SCN7A|SCN8A|SCN9A	neurology/psychiatry	seizures	3
midostaurin	101	0.859714	0.917028	0.0176017	FLT3 inhibitor|KIT inhibitor|PKC inhibitor					FLT3|PRKCG	hematologic malignancy	acute myeloid leukemia (AML)	7
pirarubicin	102	0.953986	0.963201	0.00536797	topoisomerase inhibitor	15	0.329854	0.147162	0.706205	TOP2A	oncology	breast cancer	7
atorvastatin	103	0.965883	0.969925	0.00467488	HMGCR inhibitor	21	0.275907	0.447365	0.992794	AHR|DPP4|HMGCR	neurology/psychiatry|cardiology	stroke|heart attack	6
tamoxifen	104	0.915208	0.938674	0.0120198	estrogen receptor antagonist|selective estrogen receptor modulator (SERM)	5	0.807903	0.115429	0.630215	EBP|ESR1|ESR2|GPER1|PRKCA|PRKCB|PRKCD|PRKCE|PRKCG|PRKCI|PRKCQ|PRKCZ	oncology	breast cancer	6
dilazep	105	0.955174	0.963201	-0.00847061	adenosine reuptake inhibitor					SLC29A1	cardiology	coronary heart disease	3
neratinib	106	0.847647	0.908193	-0.00935441	EGFR inhibitor	9	0.443039	0.10283	0.612362	EGFR|ERBB2|KDR	oncology	breast cancer	27
lypressin	107	0.880751	0.922013	-0.0263794	vasopressin receptor agonist					AVPR1A|AVPR1B|AVPR2	endocrinology	central diabetes insipidus	2
acetylcysteine	108	0.900116	0.932741	-0.0220123	mucolytic agent					ACY1|CHUK|GRIN1|GRIN2A|GRIN2B|GRIN2D|GRIN3A|GSS|IKBKB|RELA|SLC7A11	gastroenterology	acetaminophen overdose|hepatic injury	2
idarubicin	109	0.767462	0.837231	-0.0214114	topoisomerase inhibitor	15	0.329854	0.147162	0.706205	TOP2A	hematologic malignancy	acute myeloid leukemia (AML)	13
quercetin	110	0.788699	0.848824	-0.0255653	polar auxin transport inhibitor					ATP5A1|ATP5B|ATP5C1|HCK|HIBCH|PIK3CG|PIM1|STK17B|UGT3A1	neurology/psychiatry|allergy	fatigue|allergic rhinitis|drowsiness	7
resveratrol	111	0.771756	0.838106	-0.0346034	cytochrome P450 inhibitor|SIRT activator					CSNK2A1|NQO2|PTGS1|PTGS2			4
decitabine	112	0.901649	0.932741	-0.021751	DNA methyltransferase inhibitor	25	0.0628175	0.901908	1	DNMT1|DNMT3A	hematologic malignancy|hematology	myelodysplastic diseases (MDS)|anemia|chronic myeloid leukemia (CML)	2
promazine	113	0.622146	0.724831	-0.0456464	dopamine receptor antagonist	34	-0.074898	0.810519	1	ADRA1A|ADRA1B|ADRA1D|CHRM1|CHRM2|CHRM3|CHRM4|CHRM5|DRD1|DRD2|DRD3|DRD4|HRH1|HTR2A|HTR2C	neurology/psychiatry	schizophrenia	8
pazopanib	114	0.741669	0.824366	-0.0418739	KIT inhibitor|PDGFR tyrosine kinase receptor inhibitor|VEGFR inhibitor	39	-0.33481	0.490769	1	CSF1R|FGF1|FGFR1|FGFR3|FLT1|FLT4|ITK|KDR|KIT|PDGFRA|PDGFRB|SH2B3	oncology	renal cell carcinoma (RCC)|soft tissue sarcoma (STS)	4
idoxuridine	115	0.75593	0.828416	-0.0559472	DNA directed DNA polymerase inhibitor|DNA synthesis inhibitor						infectious disease	virus herpes simplex (HSV)	2
crizotinib	116	0.525701	0.650352	-0.0518749	ALK tyrosine kinase receptor inhibitor	6	0.768587	0.332282	0.992794	ALK|MET	oncology	non-small cell lung cancer (NSCLC)	10
tubocurarine	117	0.746706	0.82585	-0.0588337	acetylcholine receptor antagonist	28	0.00649966	0.99553	1	ACHE|CHRNA2|HTR3A|HTR3B|KCNN1|KCNN2|KCNN3|ZACN	neurology/psychiatry	anesthetic	2
clofarabine	118	0.470164	0.590782	-0.0819616	ribonucleotide reductase inhibitor	38	-0.379439	0.43265	0.992794	POLA1|POLD1|POLE|RRM1|RRM2|RRM2B	hematologic malignancy	acute lymphoblastic leukemia (ALL)	5
bucladesine	119	0.382836	0.515688	-0.0739887	adenosine receptor agonist|cAMP stimulant					PRKACA	dermatology	skin ulcer	9
forskolin	120	0.377996	0.515449	-0.0724146	adenylyl cyclase activator	31	-0.164777	0.781398	1	ADCY2|ADCY5|GNAS			10
itraconazole	121	0.469564	0.590782	-0.0845851	cytochrome P450 inhibitor						infectious disease	onychomycosis|histoplasmosis|blastomycosis|aspergillosis	5
cladribine	122	0.422461	0.542196	-0.102917	adenosine deaminase inhibitor|ribonucleotide reductase inhibitor					ADA|PNP|POLA1|POLE|POLE2|POLE3|POLE4|RRM1|RRM2|RRM2B	hematologic malignancy	hairy cell leukemia	4
methylene-blue	123	0.0935651	0.172449	-0.0909997	guanylyl cyclase inhibitor|nitric oxide production inhibitor					ACHE	hematology	methemoglobinemia	24
promethazine	124	0.558404	0.673453	-0.086883	histamine receptor antagonist	12	0.365598	0.399246	0.992794	HRH1	neurology/psychiatry|allergy	sedative|allergic rhinitis	3
danazol	125	0.502567	0.624954	-0.0969956	estrogen receptor antagonist|progesterone receptor agonist					AR|CCL2|ESR1|GNRHR|GNRHR2|PGR	obstetrics/gynecology|cardiology	endometriosis|angioedema	3
mycophenolic-acid	126	0.293767	0.424724	-0.097191	dehydrogenase inhibitor|inositol monophosphatase inhibitor	27	0.0239192	0.980868	1	IMPDH1|IMPDH2	transplant	organ rejection	8
maraviroc	127	0.549956	0.669997	-0.111397	CC chemokine receptor antagonist	44	-0.619005	0.315482	0.992794	CCR5	infectious disease	human immunodeficiency virus (HIV-1)	2
dactinomycin	128	0.249654	0.376836	-0.119849	RNA polymerase inhibitor	42	-0.518662	0.343744	0.992794	POLR2A	oncology	testicular carcinoma|Wilm's tumor|rhabdomyosarcoma|Ewing's sarcoma|gestational trophoblastic disease (GTD)	6
sirolimus	129	0.00391036	0.0150867	-0.133999	mTOR inhibitor	20	0.247052	0.410596	0.992794	FKBP1A|MTOR	transplant|pulmonary	organ rejection|lymphangioleiomyomatosis	33
nifedipine	130	0.0687261	0.135199	-0.13993	calcium channel blocker	33	-0.102789	0.796864	1	CACNA1C|CACNA1D|CACNA1F|CACNA1H|CACNA1S|CACNA2D1|CACNB2|CALM1|GLRA1|GLRA3|GLRB|KCNA1|KCNA5|NR1I2|TRPM3	cardiology	vasospastic angina|chronic stable angina	11
nifuroxazide	131	0.411826	0.531388	-0.144	bacterial DNA inhibitor						gastroenterology	colitis|diarrhea	2
fostamatinib	132	0.0247863	0.0617656	-0.142395	SYK inhibitor	45	-0.652649	0.274456	0.992263	SYK	hematology	chronic immune thrombocytopenia (ITP)	16
vinorelbine	133	0.126028	0.218369	-0.144949	tubulin polymerization inhibitor	48	-0.83689	0.00335132	0.157512	TUBA1A|TUBA1B|TUBA1C|TUBA3C|TUBA3D|TUBA3E|TUBA4A|TUBB|TUBB1|TUBB2A|TUBB2B|TUBB3|TUBB4A|TUBB4B|TUBB6|TUBB8	oncology	non-small cell lung cancer (NSCLC)	8
ruxolitinib	134	0.111572	0.196892	-0.144414	JAK inhibitor	32	-0.134048	0.765663	1	JAK1|JAK2|JAK3|TYK2	hematologic malignancy|hematology	myelofibrosis|polycythemia vera	8
adapalene	135	0.384618	0.515688	-0.16196	retinoid receptor agonist	41	-0.54714	0.150256	0.706205	RARA|RARB|RARG|RXRA|RXRB|RXRG	dermatology	acne vulgaris (AV)	2
salmeterol	136	0.268298	0.39504	-0.14787	adrenergic receptor agonist	36	-0.329195	0.526049	1	ADRB2	pulmonary	asthma|chronic obstructive pulmonary disease (COPD)|bronchospasm	4
temozolomide	137	0.407321	0.528417	-0.151196	DNA alkylating agent					MGMT	oncology	glioblastoma|astrocytoma	2
amodiaquine	138	0.285415	0.417681	-0.166756	histamine receptor agonist					HNMT	infectious disease	malaria	3
flutamide	139	0.402378	0.526608	-0.151457	androgen receptor antagonist	7	0.55925	0.548819	1	AHR|AR	oncology	prostate cancer	2
isotretinoin	140	0.127858	0.219186	-0.174287	retinoid receptor agonist	41	-0.54714	0.150256	0.706205	RARA|RARB|RARG	dermatology	acne vulgaris (AV)	5
chloroxine	141	0.0608735	0.123811	-0.183814	opioid receptor antagonist	14	-0.0596672	0.937484	1	OPRK1	gastroenterology|infectious disease|dermatology	diarrhea|inflammatory bowel disease|giardiasis|dandruff	7
trimipramine	142	0.301603	0.433441	-0.185195	norepinephrine reputake inhibitor|tricyclic antidepressant					SLC6A2|SLC6A3|SLC6A4	neurology/psychiatry	depression	2
doxazosin	143	0.312982	0.447116	-0.192773	adrenergic receptor antagonist	29	-0.0958002	0.81371	1	ADRA1A|ADRA1B|ADRA1D	urology|cardiology	benign prostatic hyperplasia (BPH)|hypertension	2
spiperone	144	0.226764	0.351118	-0.176296	dopamine receptor antagonist	34	-0.074898	0.810519	1	ADRA1A|ADRA1B|ADRA1D|DRD1|DRD2|DRD3|DRD4|DRD5|HTR1A|HTR1D|HTR2A|HTR2B|HTR2C|HTR6|HTR7	neurology/psychiatry	schizophrenia	3
beclomethasone-dipropionate	145	0.190656	0.305049	-0.189916	glucocorticoid receptor agonist	53	-1.35714	0.000594914	0.0559219	GPR97|NR3C1	allergy	allergic rhinitis	3
iloperidone	146	0.19324	0.307136	-0.218115	dopamine receptor antagonist|serotonin receptor antagonist					ADRA1A|ADRA2C|DRD1|DRD2|DRD3|DRD4|HRH1|HTR1A|HTR2A|HTR6|HTR7	neurology/psychiatry	schizophrenia	3
verapamil	147	0.449072	0.573284	-0.193563	calcium channel blocker	33	-0.102789	0.796864	1	CACNA1A|CACNA1B|CACNA1C|CACNA1D|CACNA1F|CACNA1G|CACNA1I|CACNA1S|CACNB1|CACNB2|CACNB3|CACNB4|CYP3A4|KCNA10|KCNA7|KCNH2|KCNJ11|NALCN|SCN5A|SLC29A4|SLC6A4	cardiology	hypertension	2
megestrol-acetate	148	0.268003	0.39504	-0.198089	progesterone receptor agonist					NR3C1|PGR	neurology/psychiatry|endocrinology	anorexia|cachexia	2
fluticasone-propionate	149	0.264762	0.394676	-0.197229	glucocorticoid receptor agonist	53	-1.35714	0.000594914	0.0559219	NR3C1|NR3C2|PGR|PLA2G4A	dermatology	corticosteroid-responsive dermatoses	2
GR-235	150	0.141227	0.240386	-0.206472	estrogen receptor agonist|FXR antagonist|progesterone receptor agonist					NR1H4			3
doxorubicin	151	0.00512968	0.0186534	-0.217282	topoisomerase inhibitor	15	0.329854	0.147162	0.706205	TOP2A	hematologic malignancy|oncology	acute lymphoblastic leukemia (ALL)|acute myeloid leukemia (AML)|Wilm's tumor|breast cancer|ovarian cancer|Hodgkin's lymphoma|bladder cancer|multiple myeloma	11
disulfiram	152	0.0806083	0.152331	-0.218836	aldehyde dehydrogenase inhibitor|DNA methyltransferase inhibitor|TRPV agonist					ALDH2|DBH	neurology/psychiatry	abstinence from alcohol	4
methotrexate	153	0.156261	0.25864	-0.258723	dihydrofolate reductase inhibitor					DHFR	oncology|hematologic malignancy|dermatology|rheumatology	gestational choriocarcinoma|hydatidiform mole|acute lymphoblastic leukemia (ALL)|psoriasis|rheumatoid arthritis	2
nonoxynol-9	154	0.10229	0.183206	-0.232093	membrane integrity inhibitor	30	-0.0939836	0.899132	1		endocrinology	contraceptive	3
amiodarone	155	0.00307631	0.0123052	-0.241494	potassium channel blocker					ADRB1|CACNA1H|CACNA2D2|KCNA7|KCNH2	cardiology	ventricular arrhythmias	11
paclitaxel	156	0.0499328	0.106052	-0.254658	tubulin polymerization inhibitor	48	-0.83689	0.00335132	0.157512	BCL2|MAP2|MAP4|MAPT|NR1I2|TLR4|TUBA1A|TUBA1B|TUBA1C|TUBA3C|TUBA3D|TUBA3E|TUBA4A|TUBB|TUBB1|TUBB2A|TUBB2B|TUBB3|TUBB4A|TUBB4B|TUBB6|TUBB8	oncology	ovarian cancer|breast cancer|non-small cell lung cancer (NSCLC)	4
minoxidil	157	0.0452138	0.0977595	-0.262426	KATP activator|Kir6 channel (KATP) activator|vasodilator					ABCC9|KCNJ1|KCNJ10|KCNJ11|KCNJ8|PTGS1	endocrinology	androgenetic alopecia	4
vinblastine	158	0.0207759	0.0530449	-0.255825	microtubule inhibitor|tubulin polymerization inhibitor	52	-1.30222	0.0720832	0.521217	JUN|TUBA1A|TUBB|TUBD1|TUBE1|TUBG1	hematologic malignancy|infectious disease|oncology	Hodgkin's lymphoma|true histiocytic lymphoma (THL)|mycosis|small lymphocytic lymphoma (SLL)|testicular carcinoma|Kaposi sarcoma	5
estradiol	159	0.198302	0.313108	-0.244917	estrogen receptor agonist					ESR1|ESR2|GPER1|KCNMA1|NR1I2	endocrinology	contraceptive	2
nicardipine	160	0.0525218	0.108666	-0.305119	calcium channel blocker	33	-0.102789	0.796864	1	ADORA3	cardiology	chronic stable angina|hypertension	3
mitotane	161	0.105783	0.188058	-0.28647	antineoplastic agent					CYP11A1|CYP11B1|ESR1	oncology	adrenal cortical carcinoma	2
tigecycline	162	0.09029	0.167981	-0.295773	bacterial 30S ribosomal subunit inhibitor						infectious disease	skin infections|pneumonia|intra-abdominal infections	2
fenbendazole	163	0.0130857	0.0382996	-0.327218	tubulin polymerization inhibitor	48	-0.83689	0.00335132	0.157512	TUBB	infectious disease	gastrointestinal parasites|gastrointestinal roundworms	4
calcipotriol	164	0.0171387	0.0457032	-0.326502	vitamin D receptor agonist	26	0.0621991	0.933029	1	VDR	dermatology	psoriasis	4
etacrynic-acid	165	0.0185907	0.0490304	-0.314836	sodium/potassium/chloride transporter inhibitor					ATP1A1|SLC12A1	cardiology|gastroenterology|nephrology|rheumatology	hypertension|congestive heart failure|edema|hepatic cirrhosis|chronic renal failure|nephrotic syndrome	4
mebendazole	166	0.000246104	0.0016407	-0.333177	tubulin polymerization inhibitor	48	-0.83689	0.00335132	0.157512	TUBA1A|TUBB|TUBB4B	infectious disease	pinworm|whipworm|hookworm|ascariasis	8
bosutinib	167	0.000622119	0.00347229	-0.324311	Abl kinase inhibitor|Bcr-Abl kinase inhibitor|SRC inhibitor					ABL1|BCR|CAMK1D|CAMK2G|CDK2|FRK|FYN|HCK|LYN|MAP2K1|MAP2K2|MAP3K2|MAP4K5|SRC|STK10|STK24|STK4|TNK2|TXK	hematologic malignancy	chronic myeloid leukemia (CML)	7
gemcitabine	168	0.000123019	0.00105081	-0.347575	ribonucleotide reductase inhibitor	38	-0.379439	0.43265	0.992794	CMPK1|RRM1|RRM2|TYMS	oncology	ovarian cancer|breast cancer|non-small cell lung cancer (NSCLC)|pancreatic cancer	8
betamethasone	169	0.0426811	0.0939768	-0.358903	glucocorticoid receptor agonist	53	-1.35714	0.000594914	0.0559219	NR3C1	dermatology	corticosteroid-responsive dermatoses	2
cytarabine	170	0.0015301	0.00720047	-0.378949	ribonucleotide reductase inhibitor	38	-0.379439	0.43265	0.992794	POLA1|POLB|POLD1|POLE	hematologic malignancy	acute lymphoblastic leukemia (ALL)|chronic lymphocytic leukemia (CLL)|acute myeloid leukemia (AML)|non-Hodgkin lymphoma (NHL)	5
lovastatin	171	0.000135482	0.00108386	-0.357905	HMGCR inhibitor	21	0.275907	0.447365	0.992794	HDAC2|HMGCR|ITGAL|NR1I2	cardiology|endocrinology	coronary heart disease|myocardial infarction|hypercholesterolemia	7
hexachlorophene	172	0.037302	0.0852616	-0.362068	potassium channel activator	47	-0.777057	0.18718	0.799769	GLUD1|SDHD	infectious disease	gram-positive bacterial infections	2
triflupromazine	173	0.0352962	0.0822435	-0.358479	dopamine receptor antagonist	34	-0.074898	0.810519	1	CHRM1|CHRM2|DRD1|DRD2|HTR2B	neurology/psychiatry|gastroenterology	psychosis|nausea|vomiting	2
hycanthone	174	0.0317712	0.0754959	-0.371893	RNA synthesis inhibitor						infectious disease	schistosomiasis	2
lenalidomide	175	0.0103527	0.0320326	-0.379363	anticancer agent	24	-0.112728	0.875351	1	TNF	hematologic malignancy	multiple myeloma|mantle cell lymphoma (MCL)|myelodysplastic diseases (MDS)	3
moxifloxacin	176	0.0233371	0.0589568	-0.387736	bacterial DNA gyrase inhibitor					TOP2A	otolaryngology|pulmonary|infectious disease	sinusitis|bronchitis|pneumonia|skin infections|intra-abdominal infections	2
losartan	177	0.00452756	0.0169784	-0.430261	angiotensin receptor antagonist	51	-1.30583	0.0581564	0.504788	AGTR1	cardiology|nephrology	hypertension|diabetic nephropathy|hypertension	3
curcumin	178	7.24654e-20	5.79723e-18	-0.42868	cyclooxygenase inhibitor|histone acetyltransferase inhibitor|lipoxygenase inhibitor|NFkB pathway inhibitor					APP|CA1|CA12|CA14|CA2|CA4|CA6|CA9|CHRM3|CYP3A4|DNMT3B|EP300|MMP13|MMP9|NOS2|PTGS1|PTGS2|XDH			30
profenamine	179	0.0149595	0.0412893	-0.436285	butyrylcholinesterase inhibitor|cholinergic receptor antagonist					CHRM1	neurology/psychiatry	Parkinson's Disease	2
capsaicin	180	0.00302598	0.0123052	-0.440713	TRPV agonist	35	-0.231681	0.797224	1	CFTR|TRPV1	neurology/psychiatry|rheumatology	muscle pain|rheumatoid arthritis	3
erlotinib	181	0.0015999	0.00738416	-0.458706	EGFR inhibitor	9	0.443039	0.10283	0.612362	EGFR|NR1I2	oncology	non-small cell lung cancer (NSCLC)|pancreatic cancer	3
telmisartan	182	0.00915034	0.0296768	-0.473222	angiotensin receptor antagonist	51	-1.30583	0.0581564	0.504788	AGTR1|PPARG	cardiology	hypertension	2
flecainide	183	0.00150694	0.00720047	-0.454017	sodium channel blocker	50	-1.25211	0.0590709	0.504788	KCNA5|KCNA7|SCN5A	cardiology	ventricular tachycardia (VT)|atrial fibrillation (AF)|ventricular arrhythmias	3
pindolol	184	0.0138412	0.0400226	-0.483443	adrenergic receptor antagonist	29	-0.0958002	0.81371	1	ADRB1|ADRB2|HTR1A|HTR2A|HTR2B	cardiology	hypertension	2
dexamethasone-acetate	185	0.00808306	0.027323	-0.480116	glucocorticoid receptor agonist	53	-1.35714	0.000594914	0.0559219		endocrinology|rheumatology|allergy|gastroenterology|hematology|neurology/psychiatry|dermatology	hypercalcemia|rheumatoid arthritis|psoriatic arthritis|osteoarthritis|allergic rhinitis|ulcerative colitis|anemia|multiple sclerosis|enteritis|lupus|dermatitis herpetiformis (DH)|nephrotic syndrome|psoriasis	2
methylprednisolone	186	0.00910657	0.0296768	-0.467651	glucocorticoid receptor agonist	53	-1.35714	0.000594914	0.0559219	NR3C1	endocrinology|rheumatology|dermatology|infectious disease|allergy|hematology|neurology/psychiatry|gastroenterology	hypercalcemia|thyroiditis|ankylosing spondylitis|bursitis|osteoarthritis|psoriatic arthritis|seborrheic dermatitis|mycosis|allergic rhinitis|psoriasis|anemia|multiple sclerosis|ulcerative colitis|enteritis	2
dexamethasone	187	9.19213e-09	1.83843e-07	-0.546654	glucocorticoid receptor agonist	53	-1.35714	0.000594914	0.0559219	ANXA1|NOS2|NR0B1|NR3C1|NR3C2	endocrinology|rheumatology|allergy|gastroenterology|hematology|neurology/psychiatry|dermatology	hypercalcemia|rheumatoid arthritis|psoriatic arthritis|osteoarthritis|allergic rhinitis|ulcerative colitis|anemia|multiple sclerosis|enteritis|lupus|dermatitis herpetiformis (DH)|nephrotic syndrome|psoriasis	8
acitretin	188	0.00334415	0.0131573	-0.521775	retinoid receptor agonist	41	-0.54714	0.150256	0.706205	RARA|RARB|RARG|RBP1|RXRA|RXRB|RXRG|STAT3	dermatology	psoriasis	2
formoterol	189	0.00266825	0.0114354	-0.548919	adrenergic receptor agonist	36	-0.329195	0.526049	1	ADRB2	pulmonary	asthma|chronic obstructive pulmonary disease (COPD)|bronchospasm	2
zileuton	190	0.00234731	0.0104325	-0.586663	leukotriene synthesis inhibitor|lipoxygenase inhibitor					ALOX5	pulmonary	asthma	2
flubendazole	191	0.000675371	0.00360198	-0.603562	tubulin polymerization inhibitor	48	-0.83689	0.00335132	0.157512	TUBB	infectious disease	gastrointestinal parasites	2
molsidomine	192	0.00174667	0.00790945	-0.576811	guanylate cyclase stimulant					GUCY1A3	cardiology	coronary artery disease (CAD)	2
podophyllotoxin	193	4.67224e-05	0.000467224	-0.66254	microtubule inhibitor|tubulin polymerization inhibitor	52	-1.30222	0.0720832	0.521217	IGF1R|TOP2A|TUBA4A|TUBB	infectious disease	genital warts	3
thalidomide	194	8.31213e-11	2.84987e-09	-0.648325	tumor necrosis factor production inhibitor					TNF	oncology	myeloma	7
pemetrexed	195	0.00023683	0.00162398	-0.681691	dihydrofolate reductase inhibitor|thymidylate synthase inhibitor					ATIC|DHFR|GART|TYMS	oncology	non-small cell lung cancer (NSCLC)|mesothelioma	2
primidone	196	4.54877e-05	0.000467224	-0.715033	GABA receptor antagonist					CHRNA4|CHRNA7|GABRA1|GABRA2|GABRA3|GABRA4|GABRA5|GABRA6|GABRB1|GABRB2|GABRB3|GABRD|GABRE|GABRG1|GABRG2|GABRG3|GABRP|GABRQ|GRIA2|GRIK2|SCN10A|SCN11A|SCN1A|SCN2A|SCN3A|SCN4A|SCN5A|SCN7A|SCN8A|SCN9A	neurology/psychiatry	seizures	2
mesoridazine	197	1.90134e-07	3.25944e-06	-0.741836	dopamine receptor antagonist	34	-0.074898	0.810519	1	DRD2|HTR2A	neurology/psychiatry	schizophrenia	3
fluphenazine	198	2.4672e-05	0.000281966	-0.771909	dopamine receptor antagonist	34	-0.074898	0.810519	1	CALM1|DRD1|DRD2|DRD5|HRH1|HTR2A|HTR6|HTR7	neurology/psychiatry	schizophrenia	2
prednicarbate	199	8.67607e-06	0.000109592	-0.811499	phospholipase activator	40	-0.240951	0.926302	1	PLA2G1B	dermatology|ophthalmology|neurology/psychiatry	eczema|contact dermatitis|itching	2
albendazole	200	6.59178e-12	3.16406e-10	-0.868905	tubulin polymerization inhibitor	48	-0.83689	0.00335132	0.157512	TUBA1A|TUBB|TUBB4B	infectious disease	cystic hydatid disease|parenchymal neurocysticercosis	4
mometasone	201	7.66157e-08	1.41444e-06	-0.971177	glucocorticoid receptor agonist	53	-1.35714	0.000594914	0.0559219	NR3C1	dermatology	corticosteroid-responsive dermatoses	2
